# Association of rare *APOE* missense variants with Alzheimer’s disease in the Japanese population

**DOI:** 10.1101/2024.11.05.24316515

**Authors:** Akinori Miyashita, Ai Obinata, Norikazu Hara, Risa Mitsumori, Daita Kaneda, Yoshio Hashizume, Terunori Sano, Masaki Takao, Ramil Gabdulkhaev, Mari Tada, Akiyoshi Kakita, Akira Arakawa, Maho Morishima, Shigeo Murayama, Yuko Saito, Hiroyuki Hatsuta, Tomoyasu Matsubara, Akio Akagi, Yuichi Riku, Hiroaki Miyahara, Jun Sone, Mari Yoshida, Haruyasu Yamaguchi, Tamao Tsukie, Mai Hasegawa, Kensaku Kasuga, Masataka Kikuchi, Ryozo Kuwano, Takeshi Iwatsubo, Japanese Alzheimer’s Disease Neuroimaging Initiative, Shumpei Niida, Kouichi Ozaki, Takeshi Ikeuchi

## Abstract

**Background:** *APOE* is a major susceptibility gene for Alzheimer’s disease (AD). Recent studies in Europe and the US have identified rare missense variants (RMVs) in *APOE* which are significantly associated with AD. However, little is known regarding *APOE* RMVs in East Asians, including the Japanese, and their association with AD and lipid metabolism.

**Objective:** To identify *APOE* RMVs in the Japanese population and investigate their association with AD and lipid metabolism, including low-density lipoprotein cholesterol levels.

**Subjects:** *APOE* RMVs were explored in the NIG (2,589 subjects) and ToMMo (3,307 subjects) cohorts. A case-control study was performed involving 6,471 AD and 20,270 control subjects.

**Methods:** Sanger sequencing or whole-exome sequencing was performed on NIG subjects. We used genotype data from ToMMo. *APOE* RMV frequencies in the Japanese were compared with various ethnic populations. Associations among *APOE* RMV genotypes, AD, and lipoproteins were examined.

**Results:** Fourteen RMVs were identified (minor allele frequency 0.02 – 0.73%), 10 of which were specifically found in East Asians. Five RMVs previously reported overseas were not detected in Japanese individuals. Two RMVs (rs140808909 and rs190853081) exhibiting complete linkage disequilibrium were associated with AD protective effects: *P*_Bonferroni_ = 3.63E-02, OR (95% CI) = 0.70 (0.54–0.92). No significant differences in cholesterol levels were observed between RMV carriers and non-carriers.

**Conclusions:** *APOE* RMVs were identified in the Japanese population, with two showing potential protective effects against AD. Further studies involving larger cohorts are required to confirm our findings and investigate the role of *APOE* RMVs in AD and lipid metabolism.
