## Supplemental Table 1 for "Association of rare *APOE* missense variants with Alzheimer’s disease in the Japanese population"

### Sheet: SuppleT1
	Supplementary Table 1. SS primers for all APOE exons and TaqMan SNP genotyping assays for rs429358 and rs7412
	Method	Exon	Primer set ID	Primer ID	Strand	Sequence (5' - 3'）	Length (b)	PCR product size (bp)
	SS	1	PCR-a10	1206_APOE-Ex1-F-1	Upper	GAGAACAGCCCACCTCGT	18	396
				1207_APOE-Ex1-R-1	Lower	TGGCTTACATCCCAGTCCAG	20
		2	PCR-a12	1210_APOE-Ex2-F	Upper	ATGTGCTGGGATTAGGCTGT	20	265
				1211_APOE-Ex2-R	Lower	GGAGGTTGAGGTGAGGATGA	20
		3	PCR-a13	1212_APOE-Ex3-F	Upper	CCACCATGGCTCCAAAGAAG	20	392
				1213_APOE-Ex3-R	Lower	CTTAGCGACAGGGGCAGAAT	20
		4	PCR-a14	1214_APOE-Ex4-1F	Upper	CATCCCAGCCCTTCTCCC	18	698
				1215_APOE-Ex4-1R	Lower	GCTGCATGTCTTCCACCAG	19
			PCR-a15	1216_APOE-Ex4-2F	Upper	CGCGCGGATGGAGGAGAT	18	483
				1217_APOE-Ex4-2R	Lower	GCTGAGAATTGTGTGGCCAG	20
			PCR-a16	1220_APOE-Ex4-0F	Upper	TCCTTCTTCGTCTCTGCCTC	20	341
				1221_APOE-Ex4-0R	Lower	CACGTCCTCCATGTCCGC	18
		Note:
		• Each PCR reaction was conducted with Platinum II Hot-Start PCR Master Mix (2X) (Thermo Fisher Scientific, cat# 14000013)
		• The Platinum GC Enhancer, attached in the kit, was added in 1/5 volume of the reaction solution
		• No. of amplification steps: 3 (denaturation, annealing, and extension)
		• No. of step cycles: 33
		• Annealing temperature: 60ºC
	Method	dbSNP rs ID	Assay ID	Primer ID	Strand	Sequence (5' - 3'）	Length (b)	PCR product size (bp)
	TaqMan	rs429358	19AyD0001†	19AyD0001-CTF	Upper	GCTGGGCGCGGACAT	15	57
				19AyD0001-CTR	Lower	ACCTCGCCGCGGTACTG	17
				TaqMan MGB probe ID	Dye	Sequence (5' - 3'）	Length (b)	Recognition allele (nucleotide)
				19AyD0001-CT-VIC	VIC	AGGACGTGCGCGG	13	Alternative (C)
				19AyD0001-CT-FAM	FAM	AGGACGTGTGCGGC	14	Reference (T)
		dbSNP rs ID	Assay ID	Primer ID	Strand	Sequence (5' - 3'）	Length (b)	PCR product size (bp)
		rs7412	19AyD0002†	19AyD0002-CTF	Upper	CTGCGCAAGCTGCGTAAG	18	77
				19AyD0002-CTR	Lower	GCCCCGGCCTGGTACA	16
				TaqMan MGB probe ID	Dye	Sequence (5' - 3'）	Length (b)	Recognition allele (nucleotide)
				19AyD0002-CT-VIC	VIC	CTGCAGAAGTGCCTG	15	Alternative (T)
				19AyD0002-CT-FAM	FAM	TGCAGAAGCGCCTG	14	Reference (C)
		Note:
		• PCR reaction was conducted with:
			TaqMan Genotyping Master Mix (Thermo Fisher Scientific, cat# 4371355) for 19AyD0001
			TaqMan Universal Master Mix II, no UNG (Thermo Fisher Scientific, cat# 4440040) for 19AyD0002
		• No. of amplification steps: 2 (denaturation, and annealing/extension)
		• No. of step cycles: 48
		• Annealing/extension temperature: 58ºC for 19AyD0001, and 60ºC for 19AyD0002
	b, base
	bp, base pair
	MGB, minor groove binder as Tm enhancer
	SS, Sanger sequencing
	†, custom TaqMan SNP genotyping assay
