## Supplemental Table 2 for "Association of rare *APOE* missense variants with Alzheimer’s disease in the Japanese population"

### Sheet: SuppleT2
	Supplementary Table 2. APOE RMV carriers expanded based on six common APOE genotypes
	dbSNP: rsID	Allele		RMV genotype	APOE genotype#													The common APOE allele in the background (predicted)†
					NIG							ToMMo
		Ref	Alt		e2*2	e2*3	e2*4	e3*3	e3*4	e4*4		e2*2	e2*3	e2*4	e3*3	e3*4	e4*4
		(0)	(1)		(6)	(155)	(27)	(1,685)	(621)	(95)		(6)	(251)	(30)	(2,428)	(564)	(28)
	rs1969812567$ (p.A7P)	G	c	0/0	6	155	27	1685	620	95		6	251	30	2427	562	28	e3, and/or e4
				0/1	0	0	0	0	1	0		0	0	0	0	2	0
				1/1	0	0	0	0	0	0		0	0	0	0	0	0
		Frequency of 0/1 + 1/1 (%)			0	0	0	0	0.038625	0		0	0	0	0	0.0604961	0
	rs121918392 (p.E21K [e5])	G	a	0/0	6	152	27	1673	618	95		6	251	30	2406	563	28	e2, e3, and/or e4
				0/1	0	3	0	12	3	0		0	0	0	22	1	0
				1/1	0	0	0	0	0	0		0	0	0	0	0	0
		Frequency of 0/1 + 1/1 (%)			0	0.115875	0	0.463499	0.115875	0		0	0	0	0.665256	0.0302389	0
	rs201672011 (p.E31K)	G	a	0/0	6	155	27	1685	621	95		6	251	30	2427	564	28	e3
				0/1	0	0	0	0	0	0		0	0	0	1	0	0
				1/1	0	0	0	0	0	0		0	0	0	0	0	0
		Frequency of 0/1 + 1/1 (%)			0	0	0	0	0	0		0	0	0	0.0302389	0	0
	rs762461580 (p.R50H)	G	a	0/0	6	155	27	1682	621	95		6	251	30	2425	564	28	e3
				0/1	0	0	0	3	0	0		0	0	0	3	0	0
				1/1	0	0	0	0	0	0		0	0	0	0	0	0
		Frequency of 0/1 + 1/1 (%)			0	0	0	0.115875	0	0		0	0	0	0.0907167	0	0
	rs370594287 (p.Q64H)	G	c	0/0	6	155	27	1684	620	95		6	251	30	2427	564	28	e3, and/or e4
				0/1	0	0	0	1	1	0		0	0	0	1	0	0
				1/1	0	0	0	0	0	0		0	0	0	0	0	0
		Frequency of 0/1 + 1/1 (%)			0	0	0	0.038625	0.038625	0		0	0	0	0.0302389	0	0
	rs748703149 (p.G145S)	G	a	0/0	6	155	27	1685	621	95		6	251	30	2427	563	28	e3, and/or e4
				0/1	0	0	0	0	0	0		0	0	0	1	1	0
				1/1	0	0	0	0	0	0		0	0	0	0	0	0
		Frequency of 0/1 + 1/1 (%)			0	0	0	0	0	0		0	0	0	0.0302389	0.0302389	0
	rs954186991 (p.A156T)	G	a	0/0	6	155	27	1685	621	95		6	251	30	2428	563	28	e3, and/or e4
				0/1	0	0	0	0	0	0		0	0	0	0	1	0
				1/1	0	0	0	0	0	0		0	0	0	0	0	0
		Frequency of 0/1 + 1/1 (%)			0	0	0	0	0	0		0	0	0	0	0.0302389	0
	rs1339651557 (p.R185H)	G	a	0/0	6	155	27	1685	621	95		6	251	30	2427	564	28	e3
				0/1	0	0	0	0	0	0		0	0	0	1	0	0
				1/1	0	0	0	0	0	0		0	0	0	0	0	0
		Frequency of 0/1 + 1/1 (%)			0	0	0	0	0	0		0	0	0	0.0302389	0	0
	rs1969871875 (p.E186K)	G	a	0/0	6	155	27	1685	621	95		6	251	30	2426	564	28	e3
				0/1	0	0	0	0	0	0		0	0	0	2	0	0
				1/1	0	0	0	0	0	0		0	0	0	0	0	0
		Frequency of 0/1 + 1/1 (%)			0	0	0	0	0	0		0	0	0	0.0604778	0	0
	rs1385100920 (p.G206D)	G	a	0/0	6	155	27	1685	621	95		6	251	30	2427	564	28	e3
				0/1	0	0	0	0	0	0		0	0	0	1	0	0
				1/1	0	0	0	0	0	0		0	0	0	0	0	0
		Frequency of 0/1 + 1/1 (%)			0	0	0	0	0	0		0	0	0	0.0302389	0	0
	rs267606663$ (p.R242Q)	G	a	0/0	6	155	27	1682	621	95		6	250	30	2422	563	28	e2, e3, and/or e4
				0/1	0	0	0	3	0	0		0	1	0	5	1	0
				1/1	0	0	0	0	0	0		0	0	0	0	0	0
		Frequency of 0/1 + 1/1 (%)			0	0	0	0.115875	0	0		0	0.030248	0	0.15124	0.030248	0
	rs140808909 (p.E262K [e7])	G	a	0/0	6	154	27	1658	615	95		6	248	30	2392	556	28	e2, e3, and/or e4
				0/1	0	1	0	27	6	0		0	3	0	35	8	0
				1/1	0	0	0	0	0	0		0	0	0	1	0	0
		Frequency of 0/1 + 1/1 (%)			0	0.038625	0	1.04287	0.23175	0		0	0.0907167	0	1.0886	0.241911	0
	rs190853081 (p.E263K [e7])	G	a	0/0	6	154	27	1658	615	95		6	248	30	2392	556	28	e2, e3, and/or e4
				0/1	0	1	0	27	6	0		0	3	0	35	8	0
				1/1	0	0	0	0	0	0		0	0	0	1	0	0
		Frequency of 0/1 + 1/1 (%)			0	0.038625	0	1.04287	0.23175	0		0	0.0907167	0	1.0886	0.241911	0
	rs767339630 (p.R278H)	G	a	0/0	6	155	27	1685	621	95		6	251	30	2428	563	27	e3, and/or e4
				0/1	0	0	0	0	0	0		0	0	0	0	1	1
				1/1	0	0	0	0	0	0		0	0	0	0	0	0
		Frequency of 0/1 + 1/1 (%)			0	0	0	0	0	0		0	0	0	0	0.0302389	0.0302389
	Alt, alternative (assigned the number one, 1)
	Freq, frequency
	NIG, Niigata University
	Ref, reference (assigned the number zero, 0)
	RMV, rare missense variant
	ToMMo, Tohoku Medical Megabank Organization
	#, no. of subjects for each APOE genotype in parentheses.
	$, not including one subject without genotype for two SNPs, rs1969812567 and rs267606663, in ToMMo.
	†, the common alleles that are strongly suspected to co-segregate with RMVs are underlined.
