## Supplemental Table 4 for "Association of rare *APOE* missense variants with Alzheimer’s disease in the Japanese population"

### Sheet: SuppleT4
	Supplementary Table 4. Case-control study on APOE RMVs identified
	dbSNP (rs ID)	Allele		Group	No.of RMV carriers	APOE
		Ref	Alt			Genotype										Allele
						e2*2	e2*3	e2*4	e3*3Ref	e3*4	e4*4		e3*4 vs. e3*3Ref			e2	e3Ref	e4		e4 vs. e3Ref
													PFE	OR (95% CI)						PFE	OR (95% CI)
	rs121918392 (e5)	G	a	Cases	57	0	4	0	42	11	0		0.0635	2.20 (1.01 - 4.95)		4	99	11		0.0771	2.01 (0.90 - 4.15)
						(0.0%)	(7.0%)	(0.0%)	(73.7%)	(19.3%)	(0.0%)					(3.5%)	(86.8%)	(9.6%)
				Controls	194	0	6	0	168	20	0					6	362	20
						(0.0%)	(3.1%)	(0.0%)	(86.6%)	(10.3%)	(0.0%)					(1.5%)	(93.3%)	(5.2%)
	rs762461580	G	a	Cases	27	0	1	0	20	6	0		0.066	3.78 (1.05 - 12.54)		1	47	6		0.0739	3.45 (0.94 - 10.47)
						(0.0%)	(3.7%)	(0.0%)	(74.1%)	(22.2%)	(0.0%)					(1.9%)	(87.0%)	(11.1%)
				Controls	72	0	4	0	63	5	0					4	135	5
						(0.0%)	(5.6%)	(0.0%)	(87.5%)	(6.9%)	(0.0%)					(2.8%)	(93.8%)	(3.5%)
	rs140808909 (e7)	G	a	Cases	68	0	6	0	52	10	0		0.2803	1.55 (0.75 - 3.32)		6	120	10		0.2995	1.48 (0.73 - 3.10)
						(0.0%)	(8.8%)	(0.0%)	(76.5%)	(14.7%)	(0.0%)					(4.4%)	(88.2%)	(7.4%)
				Controls	300	0	19	0	250	31	0					19	550	31
						(0.0%)	(6.3%)	(0.0%)	(83.3%)	(10.3%)	(0.0%)					(3.2%)	(91.7%)	(5.2%)
	rs190853081 (e7)	G	a	Cases	68	0	6	0	52	10	0		0.2803	1.55 (0.75 - 3.32)		6	120	10		0.2995	1.48 (0.73 - 3.10)
						(0.0%)	(8.8%)	(0.0%)	(76.5%)	(14.7%)	(0.0%)					(4.4%)	(88.2%)	(7.4%)
				Controls	300	0	19	0	250	31	0					19	550	31
						(0.0%)	(6.3%)	(0.0%)	(83.3%)	(10.3%)	(0.0%)					(3.2%)	(91.7%)	(5.2%)
	Carriers of RMV, identified by the genotyping platform ASA (imputed), were further classified based on their APOE genotype and allele carrier status.
	OR (95% CI) is highlighted in bold when the CI does not include the null value (OR of 1) .
	The OR and its 95% CI are illustrated visually in Fig. 3.
	Alt, alternative
	ASA, asian screening array
	CI, confidence interval
	OR, odds ratio (crude)
	PFE, P value for Fisher's exact test
	Ref, reference
